# Swab-Seq: A high-throughput platform for massively scaled up SARS-CoV-2 testing

**DOI:** 10.1101/2020.08.04.20167874

**Authors:** Joshua S. Bloom, Laila Sathe, Chetan Munugala, Eric M. Jones, Molly Gasperini, Nathan B. Lubock, Fauna Yarza, Erin M. Thompson, Kyle M. Kovary, Jimin Park, Dawn Marquette, Stephania Kay, Mark Lucas, TreQuan Love, A. Sina Booeshaghi, Oliver F. Brandenberg, Longhua Guo, James Boocock, Myles Hochman, Scott W. Simpkins, Isabella Lin, Nathan LaPierre, Duke Hong, Yi Zhang, Gabriel Oland, Bianca Judy Choe, Sukantha Chandrasekaran, Evann E. Hilt, Manish J. Butte, Robert Damoiseaux, Clifford Kravit, Aaron R. Cooper, Yi Yin, Lior Pachter, Omai B. Garner, Jonathan Flint, Eleazar Eskin, Chongyuan Luo, Sriram Kosuri, Leonid Kruglyak, Valerie A. Arboleda

## Abstract

The rapid spread of severe acute respiratory syndrome coronavirus 2 (SARS-CoV-2) is due to the high rates of transmission by individuals who are asymptomatic at the time of transmission^1, 2^. Frequent, widespread testing of the asymptomatic population for SARS-CoV-2 is essential to suppress viral transmission. Despite increases in testing capacity, multiple challenges remain in deploying traditional reverse transcription and quantitative PCR (RT-qPCR) tests at the scale required for population screening of asymptomatic individuals. We have developed SwabSeq, a high-throughput testing platform for SARS-CoV-2 that uses next-generation sequencing as a readout. SwabSeq employs sample-specific molecular barcodes to enable thousands of samples to be combined and simultaneously analyzed for the presence or absence of SARS-CoV-2 in a single run. Importantly, SwabSeq incorporates an *in vitro* RNA standard that mimics the viral amplicon, but can be distinguished by sequencing. This standard allows for end-point rather than quantitative PCR, improves quantitation, reduces requirements for automation and sample-to-sample normalization, enables purification-free detection, and gives better ability to call true negatives. After setting up SwabSeq in a high-complexity CLIA laboratory, we performed more than 80,000 tests for COVID-19 in less than two months, confirming in a real world setting that SwabSeq inexpensively delivers highly sensitive and specific results at scale, with a turn-around of less than 24 hours. Our clinical laboratory uses SwabSeq to test both nasal and saliva samples without RNA extraction, while maintaining analytical sensitivity comparable to or better than traditional RT-qPCR tests. Moving forward, SwabSeq can rapidly scale up testing to mitigate devastating spread of novel pathogens.
