## Supplementary material for "Swab-Seq: A high-throughput platform for massively scaled up SARS-CoV-2 testing": Table S1 - Equipment List

### Sheet: Equipment
Machine and Reagent for RT-PCR	Vendor	Catalog #
KingFisher Flex, MagMAX	ThermoFisher	5400610
Veriti 384-Well Thermal Cycler	ThermoFisher	A41191
BenchSmart96 20ul BST-96-20 with 20ul head	Rainin	30296705
BenchSmart96 200ul BST-96-200 with 200ul head	Rainin	30296706
TaqPath™ 1-Step RT-qPCR Master Mix	ThermoFisher	A15300
Post-PCR pooling
VIAFLO 384 Base Unit	Integra	6031
384-Channel Pipetting Head 0.5 - 12.5 μl	Integra	6131
Three Position Stage	Integra	6230
Sequencers
Miseq (2012)
MiSeq Reagent Kit v3 (150-cycle)	Illumina	MS-102-3001
Nextseq	Illumina
NextSeq 500/550 High Output Kit v2 150 cycles	Illumina	20024907
Software
bcl2fastq	Illumina
kallisto and bustools
