## Supplementary material for "Swab-Seq: A high-throughput platform for massively scaled up SARS-CoV-2 testing": Table S2 - Precision and Repeatability

### Sheet: PurifiedRNA
	swabseq log ratio log10(S2/S2 spike)
copies/mL	Run1	Run2	Run3	Run4	Run5
500	-1.78197	-1.59145	-1.44393	-1.66587	-1.51093
	-1.67979	-1.56853	-1.41846	-1.60765	-1.50755
	-1.63329	-1.5646	-2.05451	-1.54331	-1.48671
	-1.5965	-1.50536	-1.74867	-1.51307	-1.39516
Count	4	4	4	4	4
Average	-1.67289	-1.55749	-1.66639	-1.58248	-1.47509
in Run SD	0.0803118	0.036712	0.299088	0.0681674	0.0543491
copies/mL	Run1	Run2	Run3	Run4	Run5
2000	-1.49241	-1.30913	-1.0052	-0.965828	-1.26363
	-1.16975	-1.22835	-1.26957	-1.45306	-1.47933
	-1.15347	-1.21261	-1.15347	-1.36809	-1.42754
	-1.4093	-1.14769	-0.95713	-1.35271	-1.10211
Count	4	4	4	4	4
Average	-1.30623	-1.22444	-1.09634	-1.28492	-1.31815
in Run SD	0.170539	0.066379	0.142545	0.217257	0.17087
		Level 1	Level 2
Summary	Count	20	20
	Grand Mean	-1.59087	-1.24602
	Pooled WR SD	0.108199	0.0911203
	Pooled WR CV	0.0680127	0.0731292
	Overall SD	0.149145	0.165984
	Overall CV	0.0937508	0.133212
	Result Concordance	20/20 (100%)	(20/20) 100%

### Sheet: ExtractionFree_Saliva
	swabseq log ratio log10(S2/S2 spike)
copies/mL	Run1	Run2	Run3	Run4
1000	-1.26609	-1.74245	-1.12621	-2.36685
	-1.26486	-1.50191	-1.06046	-1.78647
	-1.26486	-1.50191	-1.06046	-1.78647
	-1.62425	-1.7393	-1.22292	-1.86581
	-1.30554	-1.64942	-1.76673	-2.14838
Count	5	5	5	5
Average	-1.34512	-1.627	-1.24735	-1.9908
in Run SD	0.157012	0.120141	0.297861	0.257568
copies/mL	Run1	Run2	Run3	Run4
4000	-1.02039	-1.10905	-1.21614	-1.20677
	-0.986772	-1.12621	-1.20588	-1.20486
	-0.71918	-1.16012	-1.01083	-1.26493
	-0.960583	-1.06046	-1.23202	-1.24212
	-1.3077	-1.22292	-1.15722	-1.20246
Count	5	5	5	5
Average	-0.998926	-1.13575	-1.16442	-1.22423
in Run SD	0.209571	0.0605482	0.0902835	0.0279749
		Level 1	Level 2
Summary	Count	20	20
	Grand Mean	-1.55257	-1.55257
	Pooled WR SD	0.0833685	0.0833685
	Pooled WR CV	0.0536972	0.0536972
	Overall SD	0.35876	0.35876
	Overall CV	0.231075	0.231075
	Result Concordance	20/20 (100%)	(20/20) 100%
