## Supplementary material for "Swab-Seq: A high-throughput platform for massively scaled up SARS-CoV-2 testing": Sample Experimental Design Setup

### Sheet: Run set up notes
Name of Run	** All Volumes will be 20uL				fill out yellow wells and these will autopopulate sections of experimental plan
	** This is for a 96x384 combinatorial primer design set up or 1536x1536 unique dual index set up
	384-Primer Sets:		Notes
	Plate 1
	Plate 2
	Plate 3
	Plate 4
	** 96 well format, copied over into 4 quadrants of 384 well plate
	384 well plate will have different final volume
	Name of Run Plate 1	384 primer plate 0		96-well sample plate used for each quadrent
	1	2		Test	Test2	These will populate into the sheet for each plate, click on Plate 1 Sheet and you will see this here
	3	4		Test3	Test4
	Name of Run Plate 2	384 primer plate 0
	5	6		Test5	Test6
	7	8		Test7	Test8
	Name of Run Plate 3	384 primer plate 0
	9	10
	11	12		newContrived
	Name of Run Plate 4	384 primer plate 0
	13	14			1804
	15	16

### Sheet: MasterMix
SSV9 - Mastermixes
Mix 1 - plates 3 and 4	RT-PCR mix:	uL or copies per reaction	230.4
	4x Mastermix	5	1152
	H2O	6	1382.4			Stock is 3000ng/uL (per EJ)
Dilution 4	S2 RNA spike quant	115200	3.54244			1:20 working stock prepared from Eric's stock
			0	2537.94		qubit RNA HS(ng/uL)	77.6 ng/uL
Lysate	7			3.30461		> prepare 4 consecutive 1:100 dilution steps
indexed primers (prestampled)	2						> 99 uL ddH2O, 0.1% Tween + 1 uL previous dilution
Total Volume	20					> the final dilution should have 3600 copies / uL
Total to add to 384 well plate	11					> add 3.8uL (42500 copies) to RT-PCR mix
								From V3 expt: Measured at 25 ng/uL, corresponding to 3.6*10^11 copies/uL (assuming a length of 130 nt)
								Based on this should 3.6*10^11 (3.104)=
									copies/uL			From qubit		6/22/2020 spike dil		from qPCR USE THIS NUMBER NEXT TIME (did not have for 6/24/2020 run)
						dilution	dilution step	dilution 1: X	1117440000000			ng/uL	actual copies/uL	ng/uL	copies/uL
						1	100	100	11174400000			1.79	2.58E+10	1.192	1.717e+10
						2	100	10000	111744000			0.0179	258000000	0.01192	171700000
						3	100	1000000	1117440			0.000179	2580000	0.0001192	1717000
						4	100	10000000	11174.4	3.57961		1.79e-06	25800	1.192e-06	17170	32520
						5	3	30000000	3724.8	1.34235		5.96667e-07	8600	3.97333e-07	5723.33

### Sheet: Plate 1
Plate Number 2
1	2		Test	Test2
3	4		Test3	Test4
Test	1	2	3	4	5	6	7	8	9	10	11	12
A													A
B													B
C													C
D													D
E													E
F													F
G													G
H													H
	1	2	3	4	5	6	7	8	9	10	11	12
Test2	1	2	3	4	5	6	7	8	9	10	11	12
A													A
B													B
C													C
D													D
E													E
F													F
G													G
H													H
	1	2	3	4	5	6	7	8	9	10	11	12
Test3	1	2	3	4	5	6	7	8	9	10	11	12
A													A
B													B
C													C
D													D
E													E
F													F
G													G
H													H
	1	2	3	4	5	6	7	8	9	10	11	12
Test4	1	2	3	4	5	6	7	8	9	10	11	12
A													A
B													B
C													C
D													D
E													E
F													F
G													G
H													H
	1	2	3	4	5	6	7	8	9	10	11	12

### Sheet: Plate 2
Plate Number 2
5	6		Test5	Test6
7	8		Test7	Test8
Test5	1	2	3	4	5	6	7	8	9	10	11	12
A													A
B													B
C													C
D													D
E													E
F													F
G													G
H													H
	1	2	3	4	5	6	7	8	9	10	11	12
Test6	1	2	3	4	5	6	7	8	9	10	11	12
A													A
B													B
C													C
D													D
E													E
F													F
G													G
H													H
	1	2	3	4	5	6	7	8	9	10	11	12
Test7	1	2	3	4	5	6	7	8	9	10	11	12
A													A
B													B
C													C
D													D
E													E
F													F
G													G
H													H
	1	2	3	4	5	6	7	8	9	10	11	12
Test8	1	2	3	4	5	6	7	8	9	10	11	12
A													A
B													B
C													C
D													D
E													E
F													F
G													G
H													H
	1	2	3	4	5	6	7	8	9	10	11	12

### Sheet: Plate 3
9	10		1976 (plate already made from V17)	1:1 Contrived EUAv1			1976 (plate already made from V17)	1:1 contrived EUA v1
11	12		newContrived	1804			newContrived	1804
Plate 3
1976 (plate already made from V17)	1	2	3	4	5	6	7	8	9	10	11	12
A	NBC	N5337	N5345	N5353	N5361	N5369	N5377	N5385	N5392	N5398	N5406	N5413	A
B	N5330	N5338	N5346	N5354	N5362	N5370	N5378	N5386	N5393	N5399	N5407	N5414	B
C	N5331	N5339	N5347	N5355	N5363	N5371	N5379	N5387	N5394	N5400	D1	N5415	C
D	N5332	N5340	N5348	N5356	N5364	N5372	N5380	N5388	N5395	N5401	N5408	N5416	D
E	N5333	N5341	N5349	N5357	N5365	N5373	N5381	N5389	N5396	N5402	N5409	N5417	E
F	N5334	N5342	N5350	N5358	N5366	N5374	N5382	N5390	D2	N5403	N5410	N5418	F
G	N5335	N5343	N5351	N5359	N5367	N5375	N5383	N5391	D2	N5404	N5411	D1	G
H	N5336	N5344	N5352	N5360	N5368	N5376	N5384	D1	N5397	N5405	N5412	D2	H
	1	2	3	4	5	6	7	8	9	10	11	12
1:1 Contrived EUAv1	1	2	3	4	5	6	7	8	9	10	11	12
A	8000000	2000000	1000000	500000	250000	125000	62500	2000000	1000000	500000	250000	125000	A
B	8000000	2000000	1000000	500000	250000	125000	62500	2000000	1000000	500000	250000	125000	B
C	8000000	2000000	1000000	500000	250000	125000	62500	2000000	1000000	500000	250000	125000	C
D	8000000	2000000	1000000	500000	250000	125000	62500	2000000	1000000	500000	250000	125000	D
E	8000000	2000000	1000000	500000	250000	125000	62500	2000000	1000000	500000	250000	125000	E
F	8000000	2000000	1000000	500000	250000	125000	62500	2000000	1000000	500000	250000	125000	F
G	8000000	2000000	1000000	500000	250000	125000	62500	2000000	1000000	500000	250000	125000	G
H	8000000	2000000	1000000	500000	250000	125000	62500	2000000	1000000	500000	250000	BLANK	H
	1	2	3	4	5	6	7	8	9	10	11	12
Virus Spike-In (Copies/mL of lysate)
newContrived	1	2	3	4	5	6	7	8	9	10	11	12
A	8000	2000	1000	500	250	125	8000	2000	1000	500	250	125	A
B	8000	2000	1000	500	250	125	8000	2000	1000	500	250	125	B
C	8000	2000	1000	500	250	125	8000	2000	1000	500	250	125	C
D	8000	2000	1000	500	250	125	8000	2000	1000	500	250	125	D
E	8000	2000	1000	500	250	125	8000	2000	1000	500	250	125	E
F	8000	2000	1000	500	250	125	8000	2000	1000	500	250	125	F
G	-	2000	1000	500	250	125	-	2000	1000	500	250	125	G
H	-	-	-	-	-	-	-	-	-	-	-	-	H
	1	2	3	4	5	6	7	8	9	10	11	12
1804	1	2	3	4	5	6	7	8	9	10	11	12
A	NBC	N3851	N3859	N3867	N3875	N3883	N3891	N3899	N3907	N3915	N3923	N3931	A
B	N3844	N3852	N3860	N3868	N3876	N3884	N3892	N3900	N3908	N3916	N3924	N3932	B
C	N3845	N3853	N3861	N3869	N3877	N3885	N3893	N3901	N3909	N3917	N3925	N3933	C
D	N3846	N3854	N3862	N3870	N3878	N3886	N3894	N3902	N3910	N3918	N3926	N3934	D
E	N3847	N3855	N3863	N3871	N3879	N3887	N3895	N3903	N3911	N3919	N3927	N3935	E
F	N3848	N3856	N3864	N3872	N3880	N3888	N3896	N3904	N3912	N3920	N3928	N3936	F
G	N3849	N3857	N3865	N3873	N3881	N3889	N3897	N3905	N3913	N3921	N3929	N3937	G
H	N3850	N3858	N3866	N3874	N3882	N3890	N3898	N3906	N3914	N3922	N3930	PPC	H
	1	2	3	4	5	6	7	8	9	10	11	12

### Sheet: Plate 4
13	14		v14 Dilution	1804		v14 Dilution	1804
15	16		1:50 Contrived EUAv1	1:500 Contrived EUAv1		1:50 Contrived EUAv1	1:500 Contrived EUAv1
Plate 4
v14 Dilution	1	2	3	4	5	6	7	8	9	10	11	12
A	-	1000	1000	1000	1000	1000	1000	1000	1000	1000	1000	-	A
B	-	250	250	250	250	250	250	250	250	250	250	-	B
C	-	62.5	62.5	62.5	62.5	62.5	62.5	62.5	62.5	62.5	62.5	-	C
D	-	15.625	15.625	15.625	15.625	15.625	15.625	15.625	15.625	15.625	15.625	-	D
E	-	3.90625	3.90625	3.90625	3.90625	3.90625	3.90625	3.90625	3.90625	3.90625	3.90625	-	E
F	-	-	-	-	-	-	-	-	-	-	-	-	F
G	-	-	-	-	-	-	-	-	-	-	-	-	G
H	-	-	-	-	-	-	-	-	-	-	-	-	H
	1	2	3	4	5	6	7	8	9	10	11	12
1804	1	2	3	4	5	6	7	8	9	10	11	12
A	NBC	N3851	N3859	N3867	N3875	N3883	N3891	N3899	N3907	N3915	N3923	N3931	A
B	N3844	N3852	N3860	N3868	N3876	N3884	N3892	N3900	N3908	N3916	N3924	N3932	B
C	N3845	N3853	N3861	N3869	N3877	N3885	N3893	N3901	N3909	N3917	N3925	N3933	C
D	N3846	N3854	N3862	N3870	N3878	N3886	N3894	N3902	N3910	N3918	N3926	N3934	D
E	N3847	N3855	N3863	N3871	N3879	N3887	N3895	N3903	N3911	N3919	N3927	N3935	E
F	N3848	N3856	N3864	N3872	N3880	N3888	N3896	N3904	N3912	N3920	N3928	N3936	F
G	N3849	N3857	N3865	N3873	N3881	N3889	N3897	N3905	N3913	N3921	N3929	N3937	G
H	N3850	N3858	N3866	N3874	N3882	N3890	N3898	N3906	N3914	N3922	N3930	PPC	H
	1	2	3	4	5	6	7	8	9	10	11	12
Virus Spike-In (Copies/mL of lysate)
1:50 Contrived EUAv1	1	2	3	4	5	6	7	8	9	10	11	12
A	160	40	20	10	5	2.5	160	40	20	10	5	2.5	A
B	160	40	20	10	5	2.5	160	40	20	10	5	2.5	B
C	160	40	20	10	5	2.5	160	40	20	10	5	2.5	C
D	160	40	20	10	5	2.5	160	40	20	10	5	2.5	D
E	160	40	20	10	5	2.5	160	40	20	10	5	2.5	E
F	160	40	20	10	5	2.5	160	40	20	10	5	2.5	F
G	-	40	20	10	5	2.5	-	40	20	10	5	2.5	G
H	-	-	-	-	-	-	-	-	-	-	-	-	H
	1	2	3	4	5	6	7	8	9	10	11	12
Virus Spike-In (Copies/mL of lysate)
1:500 Contrived EUAv1	1	2	3	4	5	6	7	8	9	10	11	12
A	16	4	2	1	0.5	0.25	16	4	2	1	0.5	0.25	A
B	16	4	2	1	0.5	0.25	16	4	2	1	0.5	0.25	B
C	16	4	2	1	0.5	0.25	16	4	2	1	0.5	0.25	C
D	16	4	2	1	0.5	0.25	16	4	2	1	0.5	0.25	D
E	16	4	2	1	0.5	0.25	16	4	2	1	0.5	0.25	E
F	16	4	2	1	0.5	0.25	16	4	2	1	0.5	0.25	F
G	-	4	2	1	0.5	0.25	-	4	2	1	0.5	0.25	G
H	-	-	-	-	-	-	-	-	-	-	-	-	H
	1	2	3	4	5	6	7	8	9	10	11	12

### Sheet: Sample96-well-setup
	** This is the Clinical Matrix you are working in; You have to keep track if its purified or non purified. Typically for a given plate we have only 1 type of matrix in that plate.
Lysate Background	1	2	3	4	5	6	7	8	9	10	11	12
A	NP swab into VTM	NP swab into VTM	NP swab into VTM	NP swab into VTM	NP swab into VTM	NP swab into VTM	NP swab into VTM	NP swab into VTM	NP swab into VTM	NP swab into VTM	NP swab into VTM	NP swab into VTM
B	NP swab into VTM	NP swab into VTM	NP swab into VTM	NP swab into VTM	NP swab into VTM	NP swab into VTM	NP swab into VTM	NP swab into VTM	NP swab into VTM	NP swab into VTM	NP swab into VTM	NP swab into VTM
C	NP swab into VTM	NP swab into VTM	NP swab into VTM	NP swab into VTM	NP swab into VTM	NP swab into VTM	NP swab into VTM	NP swab into VTM	NP swab into VTM	NP swab into VTM	NP swab into VTM	NP swab into VTM
D	NP swab into VTM	NP swab into VTM	NP swab into VTM	NP swab into VTM	NP swab into VTM	NP swab into VTM	NP swab into VTM	NP swab into VTM	NP swab into VTM	NP swab into VTM	NP swab into VTM	NP swab into VTM
E	NP swab into VTM	NP swab into VTM	NP swab into VTM	NP swab into VTM	NP swab into VTM	NP swab into VTM	NP swab into VTM	NP swab into VTM	NP swab into VTM	NP swab into VTM	NP swab into VTM	NP swab into VTM
F	NP swab into VTM	NP swab into VTM	NP swab into VTM	NP swab into VTM	NP swab into VTM	NP swab into VTM	NP swab into VTM	NP swab into VTM	NP swab into VTM	NP swab into VTM	NP swab into VTM	NP swab into VTM
G	NP swab into VTM	NP swab into VTM	NP swab into VTM	NP swab into VTM	NP swab into VTM	NP swab into VTM	NP swab into VTM	NP swab into VTM	NP swab into VTM	NP swab into VTM	NP swab into VTM	NP swab into VTM
H	NP swab into VTM	NP swab into VTM	NP swab into VTM	NP swab into VTM	NP swab into VTM	NP swab into VTM	NP swab into VTM	NP swab into VTM	NP swab into VTM	NP swab into VTM	NP swab into VTM	NP swab into VTM
	**This is the virus spike in. Can be Twist RNA. We used ATCC-1986HK.
Virus Spike-In (Identity)	1	2	3	4	5	6	7	8	9	10	11	12
A	ATCC Inactivated	ATCC Inactivated	ATCC Inactivated	ATCC Inactivated	ATCC Inactivated	ATCC Inactivated	ATCC Inactivated	ATCC Inactivated	ATCC Inactivated	ATCC Inactivated	ATCC Inactivated	-
B	ATCC Inactivated	ATCC Inactivated	ATCC Inactivated	ATCC Inactivated	ATCC Inactivated	ATCC Inactivated	ATCC Inactivated	ATCC Inactivated	ATCC Inactivated	ATCC Inactivated	ATCC Inactivated	-
C	ATCC Inactivated	ATCC Inactivated	ATCC Inactivated	ATCC Inactivated	ATCC Inactivated	ATCC Inactivated	ATCC Inactivated	ATCC Inactivated	ATCC Inactivated	ATCC Inactivated	ATCC Inactivated	-
D	ATCC Inactivated	ATCC Inactivated	ATCC Inactivated	ATCC Inactivated	ATCC Inactivated	ATCC Inactivated	ATCC Inactivated	ATCC Inactivated	ATCC Inactivated	ATCC Inactivated	ATCC Inactivated	-
E	ATCC Inactivated	ATCC Inactivated	ATCC Inactivated	ATCC Inactivated	ATCC Inactivated	ATCC Inactivated	ATCC Inactivated	ATCC Inactivated	ATCC Inactivated	ATCC Inactivated	ATCC Inactivated	-
F	-	-	-	-	-	-	-	-	-	-	-	-
G	-	-	-	-	-	-	-	-	-	-	-	-
H	-	-	-	-	-	-	-	-	-	-	-	-
Virus Spike-In (Copies/mL of lysate)	1	2	3	4	5	6	7	8	9	10	11	12
A	8000	8000	8000	8000	8000	8000	8000	8000	8000	8000	8000	-
B	4000	4000	4000	4000	4000	4000	4000	4000	4000	4000	4000	-
C	2000	2000	2000	2000	2000	2000	2000	2000	2000	2000	2000	-
D	1000	1000	1000	1000	1000	1000	1000	1000	1000	1000	1000	-
E	500	500	500	500	500	500	500	500	500	500	500	-
F	-	-	-	-	-	-	-	-	-	-	-	-
G	-	-	-	-	-	-	-	-	-	-	-	-
H	-	-	-	-	-	-	-	-	-	-	-	-
Virus Spike-In (Copies/uL of lysate)
	1	2	3	4	5	6	7	8	9	10	11	12
A	8	8	8	8	8	8	8	8	8	8	8	-
B	4	4	4	4	4	4	4	4	4	4	4	-
C	2	2	2	2	2	2	2	2	2	2	2	-
D	1	1	1	1	1	1	1	1	1	1	1	-
E	0.5	0.5	0.5	0.5	0.5	0.5	0.5	0.5	0.5	0.5	0.5	-
F	-	-	-	-	-	-	-	-	-	-	-	-
G	-	-	-	-	-	-	-	-	-	-	-	-
H	-	-	-	-	-	-	-	-	-	-	-	-
input sample uL	5
Virus Spike-In (Copies/reaction
	1	2	3	4	5	6	7	8	9	10	11	12
A	40	40	40	40	40	40	40	40	40	40	40	-
B	20	20	20	20	20	20	20	20	20	20	20	-
C	10	10	10	10	10	10	10	10	10	10	10	-
D	5	5	5	5	5	5	5	5	5	5	5	-
E	2.5	2.5	2.5	2.5	2.5	2.5	2.5	2.5	2.5	2.5	2.5	-
F	-	-	-	-	-	-	-	-	-	-	-	-
G	-	-	-	-	-	-	-	-	-	-	-	-
H	-	-	-	-	-	-	-	-	-	-	-	-
	Background Lysate Needed
	per well (uL)	wells	uL (needed + 50% extra)
	7	40	420
		columns
	Dilution Series:	2
	Per sample:
	D1:	20 uL total volume: appropriate background with virus spike-in (see below)
	D2:	225 from D1, 225 lysate pipet up and down 8 times
	D3:	10.0 from D2, pipet up and down 8 times
	D4:	10.0 from D3, pipet up and down 8 times
	D5:	10.0 from D4, pipet up and down 8 times
	D6:	10.0 from D4, pipet up and down 8 times
										Virus Dilution for Contrived Samples
							uL per reaction	8			VR-1986HK™ Lot Number:	70035039	** need to look up lot number to know the virus dilution and enter in K67
							minimum volume needed (sample + extra)	10
							uL to carry to dilution well	10			Virus Dilution (copies/uL)	Dilution factor
	Making Contrived Dilution Plates						Dilution Factor	2		neat	375000
	>We aim for 40 copies at the highest dilution in 8 uL volume (amount added to PCR rxn)					40	uL for D1	20		1 : 100	3750	100
	> that translates into 5.0 copies/ul in D1					5	number of 96-well plates	1
	> that translates into 100 copies in 20 uL D1					100	copies for 1 96-well plates	100
	> that translates to 100 copies in 20 uL (10.0 is minvol of well + 10.0 added for dilution)					100
	2) ATCC inactivated Virus Spike
	** We use the ATCC Inactivated Virus Spike. However, you can use Twist gRNA or other gRNA
	> prepare a 1 to 100 dilution to 3750 copies per uL
	> add 0.03 uL to 10.0 uL background in first dilution well D1 (for 100 total viral copies)										100
	> perform 2x dilution series from vial 1 (D1) as detailed above
			Copies/uL of Final Dilution of Virus	3750
			uL of ATCC dilution to add to D1	0.0266667
			uL of background lysate to add to first row	9.97333
